# Investigating phenotypes of pulmonary COVID-19 recovery – a longitudinal observational prospective multicenter trial

**DOI:** 10.1101/2021.06.22.21259316

**Authors:** Thomas Sonnweber, Piotr Tymoszuk, Sabina Sahanic, Anna Boehm, Alex Pizzini, Anna Luger, Christoph Schwabl, Manfred Nairz, Katharina Kurz, Sabine Koppelstätter, Magdalena Aichner, Bernhard Puchner, Alexander Egger, Gregor Hoermann, Ewald Wöll, Günter Weiss, Gerlig Widmann, Ivan Tancevski, Judith Löffler-Ragg

**Affiliations:** Department of Internal Medicine II, Medical University of Innsbruck, Innsbruck, Austria; Department of Radiology, Medical University of Innsbruck, Innsbruck, Austria; The Karl Landsteiner Institute, Reha Zentrum Münster, Münster, Austria; Central Institute of Medical and Chemical Laboratory Diagnostics, University Hospital Innsbruck, Innsbruck, Austria; MLL Munich Leukemia Laboratory, Munich, Germany; Department of Internal Medicine, St. Vinzenz Hospital, Zams, Austria; Data Analytics As a Service Tirol, daas.tirol, Innsbruck, Austria

**Keywords:** computed tomography, cluster analysis, COVID-19, dyspnea, long COVID, lung damage, machine learning, post-COVID-19 syndrome, recovery phenotype, respiratory sequelae, SARS-CoV-2

## Abstract

**Background:** COVID-19 is associated with long-term pulmonary symptoms and may result in chronic pulmonary impairment. The optimal procedures to prevent, identify, monitor, and treat these pulmonary sequelae are elusive.

**Research question:** To characterize the kinetics of pulmonary recovery, risk factors and constellations of clinical features linked to persisting radiological lung findings after COVID-19.

**Study design and methods:** A longitudinal, prospective, multicenter, observational cohort study including COVID-19 patients (n = 108). Longitudinal pulmonary imaging and functional readouts, symptom prevalence, clinical and laboratory parameters were collected during acute COVID-19 and at 60-, 100- and 180-days follow-up visits. Recovery kinetics and risk factors were investigated by logistic regression. Classification of clinical features and study participants was accomplished by k-means clustering, the k-nearest neighbors (kNN), and naive Bayes algorithms.

**Results:** At the six-month follow-up, 51.9% of participants reported persistent symptoms with physical performance impairment (27.8%) and dyspnea (24.1%) being the most frequent. Structural lung abnormalities were still present in 45.4% of the collective, ranging from 12% in the outpatients to 78% in the subjects treated at the ICU during acute infection. The strongest risk factors of persisting lung findings were elevated interleukin-6 (IL6) and C-reactive protein (CRP) during recovery and hospitalization during acute COVID-19. Clustering analysis revealed association of the lung lesions with increased anti-S1/S2 antibody, IL6, CRP, and D-dimer levels at the early follow-up suggesting non-resolving inflammation as a mechanism of the perturbed recovery.

Finally, we demonstrate the robustness of risk class assignment and prediction of individual risk of delayed lung recovery employing clustering and machine learning algorithms.

**Interpretation:** Severity of acute infection, and systemic inflammation is strongly linked to persistent post-COVID-19 lung abnormality. Automated screening of multi-parameter health record data may assist the identification of patients at risk of delayed pulmonary recovery and optimize COVID-19 follow-up management.

**Clinical Trial Registration:** ClinicalTrials.gov: NCT04416100
