## Supplementary Table S1 for "Investigating phenotypes of pulmonary COVID-19 recovery – a longitudinal observational prospective multicenter trial"

### Sheet: Sheet1
Variable name	Visit	Variable label	Variable description	Values/stratification	Cutoff	Used for kinetic modeling	Used for risk modeling and clustering
ID	longitudinal	Participant ID	Participant ID	NA	NA	yes	no
time	longitudinal	Visit index	Visit index	V0, V1, V2, V3	NA	yes	no
pat_group	longitudinal	Severity group	Severity classification in respect to acute infection treatment (home-isolated, hospitalized without oxygen, oxygen tehrapy or ICU)	G1: outparient; G2: hospitalized, no ICU, no oxygen; G3: hospitalized oxygen; G4: hospitalized ICU	NA	yes	no
sympt_present	longitudinal	Symptom presence	At least one of the surveyed symptoms present, categorical	yes/no	NA	yes	no
dyspnoe	longitudinal	Dyspnoe	Dyspnoe	yes/no	NA	yes	no
cough	longitudinal	Cough	Cough	yes/no	NA	yes	no
fever	longitudinal	Fever	Fever	yes/no	NA	yes	no
night_sweat	longitudinal	Night sweating	Night sweating	yes/no	NA	yes	no
anosmia	longitudinal	Hyposmia/anosmia	Hyposmia/anosmia	yes/no	NA	yes	no
ECOG_imp	longitudinal	Impaired performance	Impaired performance	yes/no	NA	yes	no
sleep_disorder	longitudinal	Sleeping problems	Sleeping problems	yes/no	NA	yes	no
pain	longitudinal	Pain	Pain	yes/no	NA	yes	no
GI_sympt	longitudinal	Gastrointenstinal symptoms	Gastrointestinal symptoms	yes/no	NA	yes	no
weight_change	longitudinal	Weight loss	Weight loss	yes/no	NA	yes	no
time_months	longitudinal	Visit time point, months	Visit time point, months	0, 2, 3, 6	NA	yes	no
long_covid	longitudinal	Symptom presence	At least one of the surveyed symptoms present, binary	0: no; 1: yes	NA	yes	no
CTsevabove5	longitudinal	CT Severity Score > 5	CT severity score > 5 points	0: no; 1: yes	CT Severity Score > 5	yes	no
CT_findings	longitudinal	CT pathologies	Any CT abnormality present in lung CT	0: no; 1: yes	NA	yes	no
CT_pat_GGO	longitudinal	GGO present in CT	GGO (Ground Glass Opacities) present in CT	0: no; 1: yes	NA	yes	no
lung_function_impaired	longitudinal	Any impairment of lung function	Any impairment of lung function (FVC < 80% predicted, FEV1 < 80% predicted, FEV1:FVC <70% predicted, TLC < 80% predicted or DLCO < 80% predicted)	0: no; 1: yes	NA	yes	no
CT_findings_V3	V3	CT pathologies @V3	Any CT abnormality present in lung CT at 180 day follow-up	0: no; 1: yes	NA	no	yes
CTsevabove5_V3	V3	CT Severity Score @V3 > 5	CT severity score > 5 points at 180 day follow-up	0: no; 1: yes	CT Severity Score > 5	no	yes
CT_pat_GGO_V3	V3	GGO present in CT @V3	GGO (Ground Glass Opacities) present in CT at 180 day follow-up	0: no; 1: yes	NA	no	yes
sex_male_V0	V0	Male sex	Male sex	yes/no	NA	no	yes
obesity_rec_V0	V0	Obesity @V0	Obesity	yes/no	BMI > 30 kg/m2	no	yes
current_smoker_V0	V0	Current smoker	Active smoker	yes/no	NA	no	yes
smoking_ex_V0	V0	Ex-smoker	Ex-smoker	yes/no	NA	no	yes
CVDis_rec_V0	V0	CVD	Cardiovascular disease, comorbidity	yes/no	NA	no	yes
hypertension_rec_V0	V0	Hypertension	Hypertension, comorbidity	yes/no	NA	no	yes
PDis_rec_V0	V0	PD	Pulmonary disease, comorbidity	yes/no	NA	no	yes
COPD_rec_V0	V0	COPD	Chronic obstructive pulmonary disease, comorbidity	yes/no	NA	no	yes
asthma_rec_V0	V0	Asthma	Asthma, comorbidity	yes/no	NA	no	yes
endocrine_metabolic_rec_V0	V0	Metabolic disorders	Metabolic or endocrine disorders, comorbidity	yes/no	NA	no	yes
hypercholesterolemia_rec_V0	V0	Hypercholesterolemia	Hypercholesterolemia, comorbidity	yes/no	NA	no	yes
diabetes_rec_V0	V0	Diabetes	Diabetes, comorbidity	yes/no	NA	no	yes
CKDis_rec_V0	V0	CKD	Chronic kidney disease, comorbidity	yes/no	NA	no	yes
GITDis_rec_V0	V0	GITD	Gastrointestinal tract disease, comorbidity	yes/no	NA	no	yes
malignancy_rec_V0	V0	Malignancy	Malignancy, comorbidity	yes/no	NA	no	yes
immune_deficiency_rec_V0	V0	Immune deficiency	Immune deficiency or transplantation, comorbidity	yes/no	NA	no	yes
weight_change_rec_V0	V0	Weight loss @V0	Weight loss during aucte COVID-19	yes/no	NA	no	yes
dyspnoe_rec_V0	V0	Dyspnoe @V0	Dyspnoe during acute COVID-19	yes/no	NA	no	yes
cough_rec_V0	V0	Cough @V0	Cough during acute COVID-19	yes/no	NA	no	yes
fever_rec_V0	V0	Fever @V0	Fever during acute COVID-19	yes/no	NA	no	yes
night_sweat_rec_V0	V0	Night sweat @V0	Night sweating during acute COVID-19	yes/no	NA	no	yes
pain_rec_V0	V0	Pain @V0	Pain during acute COVID-19	yes/no	NA	no	yes
GI_sympt_rec_V0	V0	GI symptoms @V0	Gastrointestinal symptoms during acute COVID-19	yes/no	NA	no	yes
anosmia_rec_V0	V0	Anosmia @V0	Anosmia/hyposmia during acute COVID-19	yes/no	NA	no	yes
ECOG_imp_rec_V0	V0	Impaired performance @V0	Impaired physical performance during acute COVID-19	yes/no	NA	no	yes
sleep_disorder_rec_V0	V0	Sleep disorders @V0	Sleeping problems during acute COVID-19	yes/no	NA	no	yes
treat_antiinfec_rec_V0	V0	Anti-infectives @V0	Anti-infective therapy during acute COVID-19	yes/no	NA	no	yes
treat_antiplat_rec_V0	V0	Anti-platellet @V0	Anti-platellet therapy during acute COVID-19	yes/no	NA	no	yes
treat_anticoag_rec_V0	V0	Anti-coagulatives @V0	Anti-coagulative therapy during acute COVID-19	yes/no	NA	no	yes
treat_immunosuppr_rec_V0	V0	Immunosuppression @V0	Immunosuppressive or steroid therapy during acute COVID-19	yes/no	NA	no	yes
anemia_rec_V1	V1	Anemia @V1	Anemia at 60 day followup	yes/no	NA	no	yes
ferr_elv_rec_V1	V1	Elevated ferritin @V1	Elevated ferritin at 60 day followup	yes/no	Ferritin >400µg/L	no	yes
NTelv_rec_V1	V1	Elevated NTproBNP @V1	Elevated NTproBNP at 60 day followup	yes/no	NtproBNP >150ng/L	no	yes
Ddimerelv_rec_V1	V1	Elevated Ddimer @V1	Elevated D-dimer at 60 day followup	yes/no	D-dimer >0.5µg/L	no	yes
CRP_elv_rec_V1	V1	Elevated CRP @V1	Elevated CRP at 60 day followup	yes/no	CRP >0.5mg/dL	no	yes
IL6_elv_rec_V1	V1	Elevated IL6 @V1	Elevated IL6 at 60 day followup	yes/no	IL6 >7ng/L	no	yes
iron_deficiency_30_rec_V1	V1	Iron deficiency @V1	Iron deficiency at 60 day followup	yes/no	TSAT<20%, ferrtin <30µg/dL	no	yes
lung_function_impaired_rec_V1	V1	Lung function impairment @V1	Any impairment of lung function (FVC < 80% predicted, FEV1 < 80% predicted, FEV1:FVC <70% predicted, TLC < 80% predicted or DLCO < 80% predicted) at 60 day followup	yes/no	NA	no	yes
age_65_V0	V0	Age over 65	Age over 65 years during acute COVID-19	yes/no	Age > 65 years	no	yes
hosp_7d_V0	V0	Over 7 days hospitalized @V0	Over 7 days hospitalized during acute COVID-19	yes/no	Hospitalized > 7 days	no	yes
comorb_present_V0	V0	Any comorbidity	Any comorbidity during acute COVID-19	yes/no	NA	no	yes
comorb_3_V0	V0	Over 3 comorbidities	Over 3 comorbidities during acute COVID-19	yes/no	Comorbidity count > 3	no	yes
overweight_V0	V0	Overweight or obesity	Overweight or obesity during acute COVID-19	yes/no	BMI > 25 kg/m2	no	yes
sympt_6_V0	V0	Over 6 symptoms @V0	Over 6 symptoms of acute COVID-19	yes/no	Symptom count > 6	no	yes
sympt_present_V1	V1	Persistent symptoms @V1	Persistent	yes/no	NA	no	yes
ab_50_V1	V1	Anti-S1/S2 IgG > 50 perct @V1	Anti-S1/S2 SARSCov2 IgG titer over 50th percentile at 60 day followup	yes/no	Anti-SARS-CoV2 AB > 108	no	yes
ab_75_V1	V1	Anti-S1/S2 IgG >75 perct @V1	Anti-S1/S2 SARSCov2 IgG titer over 75th percentile at 60 day followup	yes/no	Anti-SARS-CoV2 AB > 159	no	yes
pat_group_G2_V0	V0	Hospitalized @V0	Hospitalized, oxygen therapy or ICU during acute COVID-19	yes/no	NA	no	yes
pat_group_G3_V0	V0	Oxygen therapy or ICU @V0	Oxygen therapy or ICU during acute COVID-19	yes/no	NA	no	yes
pat_group_G4_V0	V0	ICU @V0	ICU during acute COVID-19	yes/no	NA	no	yes
