## Supplementary Table S2 for "Investigating phenotypes of pulmonary COVID-19 recovery – a longitudinal observational prospective multicenter trial"

### Sheet: Sheet1
Variable	Response	OR	2.5% CI	97.5% CI	raw p	pFDR
CKD	CT pathologies @V3	21500000	3.8e-34		0.986	0.986
Malignancy	CT pathologies @V3	18.8	3.49	350	0.00572	0.0186
Elevated IL6 @V1	CT pathologies @V3	14.9	2.69	278	0.0116	0.0286
Hospitalized @V0	CT pathologies @V3	9.8	3.1	43.6	0.000474	0.00616
Steroid therapy @V0	CT pathologies @V3	9.05	2.76	41	0.000947	0.00932
Elevated CRP @V1	CT pathologies @V3	7.47	2.25	34.1	0.00276	0.012
Anti-SARSCov2 >75 perct @V1	CT pathologies @V3	5.74	2.05	18.8	0.00166	0.00992
Anemia @V1	CT pathologies @V3	5.56	1.31	38.1	0.0356	0.0713
Over 3 comorbidities @V0	CT pathologies @V3	5.54	2.36	13.9	0.000142	0.00512
ICU @V0	CT pathologies @V3	5.5	1.81	20.6	0.00496	0.0184
Any comorbidity @V0	CT pathologies @V3	4.94	1.68	18.2	0.00711	0.02
Anti-SARSCov2 > 50 perct @V1	CT pathologies @V3	4.65	2.09	10.7	0.000217	0.00512
Over 7 days hospitalized @V0	CT pathologies @V3	4.52	2.03	10.5	0.000296	0.00512
Weight loss @V0	CT pathologies @V3	4.41	1.78	12.2	0.00225	0.0117
Anti-platellet @V0	CT pathologies @V3	4.2	1.17	19.8	0.0398	0.0739
Lung function impairment @V1	CT pathologies @V3	3.94	1.76	9.19	0.00108	0.00932
Anti-coagulatives @V0	CT pathologies @V3	3.78	0.467	77.9	0.256	0.38
Anti-infectives @V0	CT pathologies @V3	3.77	1.69	8.75	0.00148	0.00992
Male sex	CT pathologies @V3	3.65	1.65	8.38	0.00172	0.00992
Hypertension	CT pathologies @V3	3.56	1.53	8.69	0.004	0.016
Fever @V0	CT pathologies @V3	3.51	1.45	9.27	0.00732	0.02
Diabetes	CT pathologies @V3	3.5	1.19	11.8	0.0288	0.0625
GITD	CT pathologies @V3	3.5	1.19	11.8	0.0288	0.0625
Oxygen therapy or ICU @V0	CT pathologies @V3	3.36	1.54	7.55	0.00273	0.012
Elevated Ddimer @V1	CT pathologies @V3	3.05	1.4	6.83	0.00558	0.0186
CVD	CT pathologies @V3	3.03	1.38	6.84	0.00634	0.0194
Metabolic disorders	CT pathologies @V3	2.6	1.2	5.76	0.0166	0.0391
Hypercholesterolemia	CT pathologies @V3	2.55	0.986	7	0.0584	0.101
Macrolides @V0	CT pathologies @V3	2.55	0.986	7	0.0584	0.101
COPD	CT pathologies @V3	2.53	0.473	18.9	0.296	0.412
Age over 65	CT pathologies @V3	2.48	1.07	5.96	0.0374	0.0721
Night sweat @V0	CT pathologies @V3	2.42	1.1	5.5	0.0312	0.065
Elevated ferritin @V1	CT pathologies @V3	2.07	0.778	5.76	0.15	0.239
Elevated NTproBNP @V1	CT pathologies @V3	2.02	0.905	4.57	0.0883	0.148
PD	CT pathologies @V3	1.96	0.787	5.04	0.152	0.239
Persistent symptoms @V1	CT pathologies @V3	1.91	0.754	5.15	0.183	0.28
Immune deficiency	CT pathologies @V3	1.86	0.296	14.6	0.507	0.613
Overweight or obesity @V0	CT pathologies @V3	1.52	0.693	3.38	0.301	0.412
Ex-smoker	CT pathologies @V3	1.38	0.643	3	0.406	0.515
Anosmia @V0	CT pathologies @V3	1.38	0.643	3	0.406	0.515
Dyspnoe @V0	CT pathologies @V3	1.32	0.573	3.09	0.521	0.616
Immunosuppression @V0	CT pathologies @V3	1.21	0.141	10.4	0.85	0.894
Cough @V0	CT pathologies @V3	1.19	0.522	2.75	0.683	0.773
Impaired performance @V0	CT pathologies @V3	1.18	0.353	4.25	0.785	0.868
Obesity @V0	CT pathologies @V3	1.12	0.425	2.92	0.818	0.886
Asthma	CT pathologies @V3	0.96	0.226	3.84	0.954	0.972
Sleep disorders @V0	CT pathologies @V3	0.929	0.406	2.1	0.859	0.894
Over 6 symptoms @V0	CT pathologies @V3	0.801	0.333	1.89	0.614	0.71
GI symptoms @V0	CT pathologies @V3	0.674	0.305	1.47	0.323	0.43
Current smoker	CT pathologies @V3	0.389	0.0189	3.15	0.42	0.52
Pain @V0	CT pathologies @V3	0.354	0.159	0.767	0.00939	0.0244
Iron deficiency @V1	CT pathologies @V3	0.286	0.0144	2.02	0.271	0.391
Elevated IL6 @V1	CT Severity Score @V3 > 5	29.1	6.63	206	5.62e-05	0.00292
Hospitalized @V0	CT Severity Score @V3 > 5	8.61	1.66	158	0.0404	0.131
Anemia @V1	CT Severity Score @V3 > 5	7.69	1.98	33.1	0.00362	0.0314
Any comorbidity @V0	CT Severity Score @V3 > 5	6.78	1.29	125	0.0692	0.164
Elevated CRP @V1	CT Severity Score @V3 > 5	6.75	2.22	21.3	0.000822	0.0143
Immune deficiency	CT Severity Score @V3 > 5	6.63	1.03	53.1	0.0459	0.135
Lung function impairment @V1	CT Severity Score @V3 > 5	6.51	2.38	19.9	0.000457	0.0119
ICU @V0	CT Severity Score @V3 > 5	5.92	1.98	18.1	0.00145	0.0189
Steroid therapy @V0	CT Severity Score @V3 > 5	5.26	1.79	15.7	0.00248	0.0258
Anti-infectives @V0	CT Severity Score @V3 > 5	4.5	1.53	16.6	0.0112	0.0532
CKD	CT Severity Score @V3 > 5	4.37	0.758	25.3	0.0847	0.176
Anti-coagulatives @V0	CT Severity Score @V3 > 5	4.2	0.481	36.8	0.164	0.275
Over 7 days hospitalized @V0	CT Severity Score @V3 > 5	4.1	1.47	13.4	0.0107	0.0532
Over 3 comorbidities @V0	CT Severity Score @V3 > 5	3.96	1.51	10.8	0.00569	0.0423
Anti-SARSCov2 >75 perct @V1	CT Severity Score @V3 > 5	3.89	1.36	11	0.0101	0.0532
Elevated NTproBNP @V1	CT Severity Score @V3 > 5	3.73	1.43	10.2	0.00791	0.0514
Male sex	CT Severity Score @V3 > 5	3.56	1.28	11.6	0.0215	0.0799
Persistent symptoms @V1	CT Severity Score @V3 > 5	3.44	0.901	22.6	0.114	0.212
Anti-platellet @V0	CT Severity Score @V3 > 5	3.32	0.892	11.7	0.0623	0.154
Age over 65	CT Severity Score @V3 > 5	3.3	1.24	8.86	0.0163	0.0695
CVD	CT Severity Score @V3 > 5	3.27	1.26	9.02	0.0174	0.0695
Oxygen therapy or ICU @V0	CT Severity Score @V3 > 5	2.98	1.13	8.49	0.0315	0.109
Elevated Ddimer @V1	CT Severity Score @V3 > 5	2.68	1.03	7.35	0.0467	0.135
Elevated ferritin @V1	CT Severity Score @V3 > 5	2.62	0.863	7.59	0.0787	0.172
GITD	CT Severity Score @V3 > 5	2.56	0.785	7.81	0.104	0.2
Anti-SARSCov2 > 50 perct @V1	CT Severity Score @V3 > 5	2.55	0.986	7	0.0584	0.152
PD	CT Severity Score @V3 > 5	2.5	0.873	6.92	0.0796	0.172
Hypertension	CT Severity Score @V3 > 5	2.28	0.858	6.02	0.0939	0.188
Hypercholesterolemia	CT Severity Score @V3 > 5	2.21	0.738	6.26	0.141	0.245
Weight loss @V0	CT Severity Score @V3 > 5	2.17	0.728	8.05	0.195	0.282
Fever @V0	CT Severity Score @V3 > 5	2.17	0.728	8.05	0.195	0.282
Asthma	CT Severity Score @V3 > 5	2.11	0.415	8.77	0.322	0.419
Metabolic disorders	CT Severity Score @V3 > 5	2.1	0.82	5.61	0.126	0.225
COPD	CT Severity Score @V3 > 5	2.05	0.271	11.3	0.426	0.507
Night sweat @V0	CT Severity Score @V3 > 5	2.01	0.748	6.07	0.183	0.282
Anosmia @V0	CT Severity Score @V3 > 5	1.84	0.715	4.81	0.207	0.292
Diabetes	CT Severity Score @V3 > 5	1.81	0.521	5.64	0.318	0.419
Macrolides @V0	CT Severity Score @V3 > 5	1.64	0.523	4.72	0.371	0.47
Dyspnoe @V0	CT Severity Score @V3 > 5	1.56	0.549	5.12	0.429	0.507
Over 6 symptoms @V0	CT Severity Score @V3 > 5	1.36	0.467	3.68	0.557	0.643
Current smoker	CT Severity Score @V3 > 5	1.32	0.0634	10.9	0.815	0.848
Impaired performance @V0	CT Severity Score @V3 > 5	1.32	0.314	9.01	0.736	0.814
Immunosuppression @V0	CT Severity Score @V3 > 5	1.32	0.0634	10.9	0.815	0.848
Ex-smoker	CT Severity Score @V3 > 5	1.16	0.444	2.97	0.761	0.824
Sleep disorders @V0	CT Severity Score @V3 > 5	1.02	0.355	2.72	0.97	0.983
Iron deficiency @V1	CT Severity Score @V3 > 5	0.976	0.0485	7.04	0.983	0.983
Malignancy	CT Severity Score @V3 > 5	0.682	0.1	2.81	0.636	0.719
Overweight or obesity @V0	CT Severity Score @V3 > 5	0.676	0.262	1.77	0.419	0.507
Cough @V0	CT Severity Score @V3 > 5	0.559	0.212	1.51	0.241	0.33
GI symptoms @V0	CT Severity Score @V3 > 5	0.497	0.165	1.34	0.183	0.282
Pain @V0	CT Severity Score @V3 > 5	0.392	0.143	1.01	0.0584	0.152
Obesity @V0	CT Severity Score @V3 > 5	0.353	0.0533	1.36	0.185	0.282
Malignancy	GGO present in CT @V3	26	4.79	485	0.0022	0.0114
Elevated IL6 @V1	GGO present in CT @V3	20.3	3.66	381	0.00491	0.0152
Hospitalized @V0	GGO present in CT @V3	11.4	3.12	74	0.00152	0.0099
Elevated CRP @V1	GGO present in CT @V3	10.5	3.13	48.2	0.0005	0.00371
CKD	GGO present in CT @V3	8.78	1.35	172	0.0512	0.086
Any comorbidity @V0	GGO present in CT @V3	8.7	2.34	56.6	0.0051	0.0152
Steroid therapy @V0	GGO present in CT @V3	8.61	2.83	32.4	0.0004	0.00354
Anti-SARSCov2 >75 perct @V1	GGO present in CT @V3	8.3	2.93	27.5	0.000164	0.00354
Anemia @V1	GGO present in CT @V3	7.53	1.77	51.8	0.0137	0.0323
Anti-SARSCov2 > 50 perct @V1	GGO present in CT @V3	6.18	2.69	15	3e-05	0.00156
ICU @V0	GGO present in CT @V3	5.47	1.87	18.4	0.003	0.012
Weight loss @V0	GGO present in CT @V3	5.12	1.91	16.4	0.0024	0.0114
Anti-coagulatives @V0	GGO present in CT @V3	5	0.616	103	0.17	0.256
Anti-infectives @V0	GGO present in CT @V3	4.98	2.12	12.6	0.000374	0.00354
Diabetes	GGO present in CT @V3	4.88	1.65	16.5	0.00602	0.0165
Over 7 days hospitalized @V0	GGO present in CT @V3	4.62	2.03	11.2	0.000408	0.00354
Lung function impairment @V1	GGO present in CT @V3	4.6	2.03	10.8	0.000342	0.00354
Fever @V0	GGO present in CT @V3	3.9	1.52	11.4	0.00736	0.0191
Male sex	GGO present in CT @V3	3.82	1.68	9.18	0.00183	0.0105
Hypertension	GGO present in CT @V3	3.71	1.59	8.93	0.00274	0.0119
Anti-platellet @V0	GGO present in CT @V3	3.65	1.07	14.5	0.046	0.0798
Over 3 comorbidities @V0	GGO present in CT @V3	3.4	1.49	7.98	0.00407	0.0144
COPD	GGO present in CT @V3	3.37	0.627	25.1	0.172	0.256
Metabolic disorders	GGO present in CT @V3	3.25	1.47	7.41	0.00416	0.0144
Oxygen therapy or ICU @V0	GGO present in CT @V3	3.15	1.42	7.19	0.00528	0.0152
Elevated ferritin @V1	GGO present in CT @V3	2.9	1.08	8.14	0.0364	0.0653
Hypercholesterolemia	GGO present in CT @V3	2.84	1.1	7.64	0.0332	0.0618
Macrolides @V0	GGO present in CT @V3	2.84	1.1	7.64	0.0332	0.0618
Elevated Ddimer @V1	GGO present in CT @V3	2.75	1.25	6.2	0.0129	0.032
Elevated NTproBNP @V1	GGO present in CT @V3	2.62	1.16	6.02	0.0212	0.0441
CVD	GGO present in CT @V3	2.59	1.18	5.84	0.0193	0.0427
Age over 65	GGO present in CT @V3	2.53	1.08	6.01	0.0333	0.0618
Immune deficiency	GGO present in CT @V3	2.46	0.392	19.3	0.335	0.425
Persistent symptoms @V1	GGO present in CT @V3	2.25	0.848	6.72	0.119	0.194
Impaired performance @V0	GGO present in CT @V3	2.05	0.571	9.69	0.303	0.394
GITD	GGO present in CT @V3	1.98	0.693	5.75	0.201	0.29
Night sweat @V0	GGO present in CT @V3	1.86	0.834	4.28	0.135	0.214
PD	GGO present in CT @V3	1.8	0.716	4.54	0.209	0.293
Overweight or obesity @V0	GGO present in CT @V3	1.64	0.735	3.79	0.233	0.318
Dyspnoe @V0	GGO present in CT @V3	1.6	0.679	3.96	0.293	0.39
Immunosuppression @V0	GGO present in CT @V3	1.6	0.186	13.8	0.645	0.699
Ex-smoker	GGO present in CT @V3	1.4	0.639	3.07	0.4	0.473
Anosmia @V0	GGO present in CT @V3	1.4	0.639	3.07	0.4	0.473
Obesity @V0	GGO present in CT @V3	1.23	0.456	3.22	0.678	0.719
Cough @V0	GGO present in CT @V3	1.17	0.505	2.77	0.721	0.736
Over 6 symptoms @V0	GGO present in CT @V3	0.946	0.386	2.25	0.902	0.902
Sleep disorders @V0	GGO present in CT @V3	0.8	0.337	1.84	0.604	0.668
Asthma	GGO present in CT @V3	0.769	0.155	3.1	0.722	0.736
GI symptoms @V0	GGO present in CT @V3	0.754	0.335	1.66	0.488	0.564
Current smoker	GGO present in CT @V3	0.512	0.0249	4.16	0.568	0.642
Pain @V0	GGO present in CT @V3	0.389	0.173	0.852	0.0197	0.0427
Iron deficiency @V1	GGO present in CT @V3	0.378	0.019	2.67	0.392	0.473
